# Limiting to English language records: A comparison of five methods on Ovid MEDLINE and Embase versus removal during screening

**DOI:** 10.64898/2026.03.18.26348470

**Authors:** Helen Fulbright, Kirsty Morrison

## Abstract

**Background:** For evidence syntheses using English language limits, several different methods and approaches are available.

**Objective:** To understand the English language (EL) limits available on Ovid MEDLINE and Embase and the application of language metadata on these databases. To compare the impact of five EL limits versus removing non-English language (NEL) records during screening.

**Methods:** Using the records included at full text screening or excluded on NEL status during screening in seven evidence syntheses, we tested five EL limits on 1,509 MEDLINE and 1,584 Embase records. ‘Includes’ removed or ‘NEL excludes’ retrieved were investigated.

**Results:** All EL limits performed identically, 99.8% of MEDLINE ‘includes’ were retrieved versus 99.7% on Embase. All five ‘includes’ incorrectly removed with EL limits had language metadata errors. Although 98.2% MEDLINE and 94.6% Embase ‘NEL excludes’ were removed with EL limits, eight MEDLINE and nine Embase records were available in English.

**Discussion:** The risk of excluding potentially eligible records due to language restrictions (whether applied during the strategies or screening) could be mitigated with forward and backward citation searching.

**Conclusion:** EL limits risk removing records with incorrect language metadata. However, EL records might also be excluded on language during screening.
