## Appendix - Supplementary Material for "Limiting to English language records: A comparison of five methods on Ovid MEDLINE and Embase versus removal during screening"

### Sheet: Table of Contents
Excel Tab:	Description:
1-7 Includes & NEL Excludes	Results by individual dataset for the performance of each method of limiting to English language records in terms of: the total number of MEDLINE and Embase includes/NEL excludes retrieved or removed.
All Methods MEDLINE & Embase	Shows the limits applied to a search strategy on MEDLINE and Embase with a large number of results. This highlights the differences in records retrieved by each of the methods. There is a summary and a notes column with written descriptions.
Undetermined on MEDLINE	Shows the distribution of publication year for records on MEDLINE (via PubMed) with 'Undetermined' as the language.

### Sheet: 1-7 Includes & NEL Excludes
Dataset:	Method:	MEDLINE 'includes' retrieved:	Embase 'includes' retrieved:	MEDLINE 'NEL excludes' removed:	Embase 'NEL excludes' removed:
1	1	72 of 72 (100%)	72 of 72 (100%)	23 of 24 (95.8%)	25 of 27 (92.6%)
	2	72 of 72 (100%)	72 of 72 (100%)	23 of 24 (95.8%)	25 of 27 (92.6%)
	3	72 of 72 (100%)	72 of 72 (100%)	23 of 24 (95.8%)	25 of 27 (92.6%)
	4	72 of 72 (100%)	72 of 72 (100%)	23 of 24 (95.8%)	25 of 27 (92.6%)
	5	72 of 72 (100%)	72 of 72 (100%)	23 of 24 (95.8%)	25 of 27 (92.6%)
2	1	13 of 13 (100%)	13 of 13 (100%)	6 of 8 (75%)	5 of 8 (62.5%)
	2	13 of 13 (100%)	13 of 13 (100%)	6 of 8 (75%)	5 of 8 (62.5%)
	3	13 of 13 (100%)	13 of 13 (100%)	6 of 8 (75%)	5 of 8 (62.5%)
	4	13 of 13 (100%)	13 of 13 (100%)	6 of 8 (75%)	5 of 8 (62.5%)
	5	13 of 13 (100%)	13 of 13 (100%)	6 of 8 (75%)	5 of 8 (62.5%)
3	1	793 of 795 (99.7%)	913 of 914 (99.9%)	444 of 448 (99.1%)	385 of 401 (96%)
	2	793 of 795 (99.7%)	913 of 914 (99.9%)	444 of 448 (99.1%)	385 of 401 (96%)
	3	793 of 795 (99.7%)	913 of 914 (99.9%)	444 of 448 (99.1%)	385 of 401 (96%)
	4	793 of 795 (99.7%)	913 of 914 (99.9%)	444 of 448 (99.1%)	385 of 401 (96%)
	5	793 of 795 (99.7%)	913 of 914 (99.9%)	444 of 448 (99.1%)	385 of 401 (96%)
4	1	48 of 48 (100%)	50 of 50 (100%)	1 of 1 (100%)	1 of 1 (100%)
	2	48 of 48 (100%)	50 of 50 (100%)	1 of 1 (100%)	1 of 1 (100%)
	3	48 of 48 (100%)	50 of 50 (100%)	1 of 1 (100%)	1 of 1 (100%)
	4	48 of 48 (100%)	50 of 50 (100%)	1 of 1 (100%)	1 of 1 (100%)
	5	48 of 48 (100%)	50 of 50 (100%)	1 of 1 (100%)	1 of 1 (100%)
5	1	38 of 38 (100%)	36 of 36 (100%)	2 of 3 (66.7%)	2 of 3 (66.7%)
	2	38 of 38 (100%)	36 of 36 (100%)	2 of 3 (66.7%)	2 of 3 (66.7%)
	3	38 of 38 (100%)	36 of 36 (100%)	2 of 3 (66.7%)	2 of 3 (66.7%)
	4	38 of 38 (100%)	36 of 36 (100%)	2 of 3 (66.7%)	2 of 3 (66.7%)
	5	38 of 38 (100%)	36 of 36 (100%)	2 of 3 (66.7%)	2 of 3 (66.7%)
6	1	25 of 25 (100%)	25 of 25 (100%)	2 of 3 (66.7%)	2 of 3 (66.7%)
	2	25 of 25 (100%)	25 of 25 (100%)	2 of 3 (66.7%)	2 of 3 (66.7%)
	3	25 of 25 (100%)	25 of 25 (100%)	2 of 3 (66.7%)	2 of 3 (66.7%)
	4	25 of 25 (100%)	25 of 25 (100%)	2 of 3 (66.7%)	2 of 3 (66.7%)
	5	25 of 25 (100%)	25 of 25 (100%)	2 of 3 (66.7%)	2 of 3 (66.7%)
7	1	31 of 31 (100%)	28 of 30 (93.3%)	0 of 0 (0%)	0 of 1 (0%)
	2	31 of 31 (100%)	28 of 30 (93.3%)	0 of 0 (0%)	0 of 1 (0%)
	3	31 of 31 (100%)	28 of 30 (93.3%)	0 of 0 (0%)	0 of 1 (0%)
	4	31 of 31 (100%)	28 of 30 (93.3%)	0 of 0 (0%)	0 of 1 (0%)
	5	31 of 31 (100%)	28 of 30 (93.3%)	0 of 0 (0%)	0 of 1 (0%)
Totals:	1	1020 of 1022 (99.8%)	1137 of 1140 (99.7%)	478 of 487 (98.2%)	420 of 444 (94.6%)
	2	1020 of 1022 (99.8%)	1137 of 1140 (99.7%)	478 of 487 (98.2%)	420 of 444 (94.6%)
	3	1020 of 1022 (99.8%)	1137 of 1140 (99.7%)	478 of 487 (98.2%)	420 of 444 (94.6%)
	4	1020 of 1022 (99.8%)	1137 of 1140 (99.7%)	478 of 487 (98.2%)	420 of 444 (94.6%)
	5	1020 of 1022 (99.8%)	1137 of 1140 (99.7%)	478 of 487 (98.2%)	420 of 444 (94.6%)

### Sheet: All Methods MEDLINE & Embase
This testing revealed that for MEDLINE, methods 5 and 3 were the most sensitive, with little difference between them on MEDLINE as method 5 picked up an additional record out of 31,213,807 compared to method 3, (with language metadata for Scottish Gaelic only, since this term was not included in the first bracket of method 5). The same pattern was seen on Embase, with just two records difference …
MEDLINE® ALL via Ovid http://ovidsp.ovid.com/ Date range searched: <1946 to February 21, 2024> Date searched: 22nd February 2024	Notes	Embase via Ovid http://ovidsp.ovid.com/ Date range searched: <1974 to 2024 February 21> Date searched: 22nd February 2024	Notes
1 medline*.af. (31213807)		1 (medline* or embase*).af. (35226798)
2 1 (31213807)		2 1 (35226798)
3 limit 2 to english language (26446293) [Method 1]		3 limit 2 to english language (30595685) [Method 1]
4 2 not 3 (4767514)		4 2 not 3 (4631113)
5 limit 2 to (english language or no language specified) (26686162) [Method 2]		5 limit 2 to (english language or no language specified) (30596439) [Method 2]
6 2 not 5 (4527645)		6 2 not 5 (4630359)
7 limit 2 to (english language or no language specified or multilingual or undetermined) (26686204) [Method 3]		7 limit 2 to (english language or no language specified or polyglot) (30596445) [Method 3]
8 2 not 7 (4527603)		8 2 not 7 (4630353)
9 ((afrikaans or albanian or arabic or armenian or azerbaijani or belorussian or bengali or bosnian or bulgarian or burmese or catalan or chinese or croatian or czech or danish or dutch or esperanto or estonian or finnish or flemish or french or gaelic, scots or georgian or german or greek or hausa or hebrew or hindi or hungarian or icelandic or indonesian or interlingua or italian or japanese or…		9 ((afrikaans or albanian or arabic or armenian or azerbaidzhani or azerbaijani or basque or belorussian or bengali or bulgarian or burmese or bosnian or catalan or catalan; valencian or chinese or croatian or czech or danish or dutch or dutch; flemish or esperanto or estonian or finnish or french or gallegan or georgian or german or greek or "greek, modern (1453-)" or hebrew or hindi or hungaria…
10 2 not 9 (26686163) [Method 4]		10 2 not 9 (30596447) [Method 4]
11 2 and 9 (4527644)		11 2 and 9 (4630351)
12 ((afrikaans or albanian or arabic or armenian or azerbaijani or belorussian or bengali or bosnian or bulgarian or burmese or catalan or chinese or croatian or czech or danish or dutch or esperanto or estonian or finnish or flemish or french or gaelic, scots or georgian or german or greek or hausa or hebrew or hindi or hungarian or icelandic or indonesian or interlingua or italian or japanese o…		12 ((afrikaans or albanian or arabic or armenian or azerbaidzhani or azerbaijani or basque or belorussian or bengali or bulgarian or burmese or bosnian or catalan or catalan; valencian or chinese or croatian or czech or danish or dutch or dutch; flemish or esperanto or estonian or finnish or french or gallegan or georgian or german or greek or "greek, modern (1453-)" or hebrew or hindi or hungari…
13 2 not 12 (26686205) [Method 5]		13 2 not 12 (30596447) [Method 5]
14 2 and 12 (4527602)		14 2 and 12 (4630351)
15 7 not 13 (0) [Method 3 NOT Method 5]	Difference between two most sensitive methods: shows that line 7 (method 3) doesn't retrieve anything unique compared with line 13 (method 5).	15 7 not 13 (0) [Method 3 NOT Method 5]	Difference between two most sensitive methods: shows that line 7 (method 3) doesn't retrieve anything unique compared with line 13 (method 5).
16 13 not 7 (1) [Method 5 NOT Method 3]	Difference between two most sensitive methods: shows that line 13 (method 5) retrieves an additional 1 record compared with line 7 (method 3).	16 13 not 7 (2) [Method 5 NOT Method 3]	Difference between two most sensitive methods: shows that line 13 (method 5) retrieves an additional 1 record compared with line 7 (method 3).
17 13 not 3 (239912) [Method 5 NOT Method 1]	Difference between the most sensitive method (5) and the least sensitive (1).	17 13 not 3 (762) [Method 5 NOT Method 1]	Difference between the most sensitive method (5) and the least sensitive (1).

### Sheet: Undetermined on MEDLINE
Search query: undetermined[Language]
Year	Count
2002	1
1985	1
1984	6
1983	21
1982	12
1981	26
1980	22
1979	24
1978	22
1977	23
1976	10
1975	15
1974	11
1973	8
1972	7
1971	14
1970	11
1969	2
1968	2
1967	1
1966	2
1965	35
1964	628
1963	576
1962	453
1961	586
1960	548
1959	664
1958	737
1957	770
1956	710
1955	773
1954	19129
1953	56508
1952	57187
1951	53742
1950	42055
1949	1590
1948	831
1947	657
1946	442
1945	412
1940	3
